# Age-specific effects of body size on fracture risk in later life: A lifecourse Mendelian randomization study

**DOI:** 10.1101/2021.12.06.21267379

**Authors:** Grace M. Power, Jon H. Tobias, Timothy M. Frayling, Jess Tyrrell, April Hartley, Jon Heron, George Davey Smith, Tom G. Richardson

**Affiliations:** MRC Integrative Epidemiology Unit, Population Health Sciences, Bristol Medical School, University of Bristol, Bristol, UK; Musculoskeletal Research Unit, Translational Health Sciences, Bristol Medical School, University of Bristol, Bristol, UK; Genetics of Complex Traits, College of Medicine and Health, University of Exeter, Exeter, UK; NIHR Bristol Biomedical Research Centre Bristol, University Hospitals Bristol and Weston NHS Foundation Trust, University of Bristol, Bristol, UK; Department of Genetics, Novo Nordisk Research Centre Oxford, Oxford, UK

## Abstract

Musculoskeletal conditions, including fractures, can have severe and long-lasting consequences. Higher body mass index in adulthood is widely acknowledged to be protective for most fracture sites, indicated through previous clinical and epidemiological observational research. However, the association between weight and bone health is complex and sources of bias, induced by confounding factors, may have distorted earlier findings. Employing a lifecourse Mendelian randomization (MR) approach by using genetic instruments to separate effects at different life stages, this investigation aims to explore how prepubertal and adult body size independently influence fracture risk in later life.

Using data from a large UK-based prospective cohort, univariable and multivariable MR with inverse variance weighted meta-analysis were conducted to simultaneously estimate the effects of age-specific genetic proxies for body size (n=453,169) on the odds of fracture in later life (n=416,795). A two-step MR framework was additionally applied to elucidate potential mediators. Univariable and multivariable MR indicated strong evidence that higher body size in childhood reduced fracture risk in later life (OR, 95% CI: 0.89, 0.82 to 0.96, P=0.005 and OR, 95% CI: 0.76, 0.69 to 0.85, P=1×10^−6^, respectively). Conversely, higher body size in adulthood increased fracture risk (OR, 95% CI: 1.08, 1.01 to 1.16, P=0.023 and OR, 95% CI: 1.26, 1.14 to 1.38, P=2×10^−6^, respectively). Two-step MR analyses suggested that the effect of higher body size in childhood on reduced fracture risk was mediated by its influence on higher estimated bone mineral density (eBMD) in adulthood.

This investigation provides novel evidence that higher body size in childhood has a direct effect on reduced fracture risk in later life through its influence on increased eBMD. Results indicate that higher body size in adulthood is a risk factor for fractures, opposing findings from earlier research. Protective effect estimates previously observed are likely attributed to childhood effects.
