## Supplemental Tables for "Age-specific effects of body size on fracture risk in later life: A lifecourse Mendelian randomization study"

### Sheet: S1 Table
S1 Table: A summary of the genetic datasets used in this study
Variable	Trait	Sample size	Year	First author	PubMed ID	Ancestry
Exposure	Childhood body size	453169	2020	Richardson TG	32376654	European
Exposure	Adult body size	453169	2020	Richardson TG	32376654	European
Exposure	Birthweight	261932	2021	NA	NA	European
Mediator	Vitamin D	449913	2021	NA	NA	European
Mediator	Calcium	432151	2021	NA	NA	European
Mediator	eBMD	278932	2021	NA	NA	European
Mediator	Bioavailable testosterone	414074	2021	NA	NA	European
Mediator	Total testosterone	364411	2021	NA	NA	European
Mediator	SHBG	428137	2021	NA	NA	European
Outcome	Fracture risk in later life	416795	2018	Morris JA	30598549	European
Exposure and outcome (Sensitivity analysis)	Fat mass	453957	2021	NA	NA	European
Exposure and outcome (Sensitivity analysis)	Fat-free mass	454669	2021	NA	NA	European

### Sheet: S2 Table
S2 Table: Input for web application to calculate expected bias and Type 1 error rate under the null for genetically proxied childhood body size and fracture risk in later life
Field	Input
Outcome is:	Binary
Coefficient of determination (R2) of risk factor on genetic variants:	0.6
Sample size for exposure:	49109
Sample size for outcome:	413809
Number of instruments:	313
Bias of the observational estimate (OLS estimate):	0.8-0.9
[For binary outcome only] Proportion of cases (if 1:1 ratio of cases to controls, then proportion is 0.5):	0.106

### Sheet: S3 Table
S3 Table: Output from web application to calculate expected bias and Type 1 error rate under the null for genetically proxied childhood body size and fracture risk in later life
Using specified value of concentration parameter			Using conservative value of concentration parameter
Overlap proportion	Bias	Type 1 error rate	Overlap proportion	Bias	Type 1 error rate
0	0	0.05	0	0	0.05
0.1	0	0.05	0.1	0	0.05
0.2	0.001	0.05	0.2	0.001	0.05
0.3	0.001	0.05	0.3	0.001	0.05
0.4	0.001	0.06	0.4	0.001	0.06
0.5	0.002	0.06	0.5	0.002	0.06
0.6	0.002	0.06	0.6	0.002	0.06
0.7	0.002	0.07	0.7	0.002	0.07
0.8	0.003	0.07	0.8	0.003	0.07
0.9	0.003	0.08	0.9	0.003	0.08
1	0.003	0.08	1	0.003	0.08

### Sheet: S4 Table
S4 Table: Two-step Mendelian randomization analyses for childhood and adult body size onto sex-specific mediators and mediators onto fracture risk in later life and estimated bone mineral density
Exposure	Mediator/Outcome	nSNPs	Beta	Standard Error	P value	Odds Ratio	Lower CI*	Upper CI*	Mendelian Randomization (MR)	Method	Sex
Childhood body size	Bioavailable testosterone	142	0.101704	0.0315807	0.0012799	--	0.0398058	0.163602	Univariable MR	Inverse variance weighted	Female
Childhood body size	Bioavailable testosterone	142	0.0893897	0.0320617	0.00530261	--	0.026159	0.151841	Univariable MR	Weighted median	Female
Childhood body size	Bioavailable testosterone	142	0.14614	0.0716611	0.0432991	--	0.0055442	0.286456	Univariable MR	MR Egger	Female
Childhood body size	Bioavailable testosterone	69	-0.27637	0.0384999	7.04915e-13	--	-0.35183	-0.200911	Univariable MR	Inverse variance weighted	Male
Childhood body size	Bioavailable testosterone	69	-0.236175	0.036461	9.32728e-11	--	-0.307638	-0.164711	Univariable MR	Weighted median	Male
Childhood body size	Bioavailable testosterone	69	-0.250875	0.0875282	0.00554582	--	-0.422431	-0.0793203	Univariable MR	MR Egger	Male
Childhood body size	Total testosterone	142	0.0140693	0.0131045	0.282989	--	-0.0116154	0.0397541	Univariable MR	Inverse variance weighted	Female
Childhood body size	Total testosterone	142	0.0151547	0.0189164	0.423049	--	-0.0219214	0.0522309	Univariable MR	Weighted median	Female
Childhood body size	Total testosterone	142	-0.00947163	0.0297081	0.750336	--	-0.0676995	0.0487562	Univariable MR	MR Egger	Female
Childhood body size	Total testosterone	69	-1.20516	0.214065	1.80344e-08	--	-1.62473	-0.785592	Univariable MR	Inverse variance weighted	Male
Childhood body size	Total testosterone	69	-1.19187	0.154305	1.12629e-14	--	-1.49431	-0.889431	Univariable MR	Weighted median	Male
Childhood body size	Total testosterone	69	-0.863059	0.48476	0.079547	--	-0.950786	-0.775332	Univariable MR	MR Egger	Male
Childhood body size	SHBG	142	-0.160157	0.0447587	0.000345941	--	-0.247884	-0.0724295	Univariable MR	Inverse variance weighted	Female
Childhood body size	SHBG	142	-0.107945	0.0320056	0.000744349	--	-0.170676	-0.0452143	Univariable MR	Weighted median	Female
Childhood body size	SHBG	142	-0.27739	0.101119	0.0068804	--	-0.475583	-0.0791976	Univariable MR	MR Egger	Female
Childhood body size	SHBG	69	-0.176621	0.0736816	0.016526	--	-0.321037	-0.0322053	Univariable MR	Inverse variance weighted	Male
Childhood body size	SHBG	69	-0.125706	0.0396023	0.00150248	--	-0.203326	-0.0480853	Univariable MR	Weighted median	Male
Childhood body size	SHBG	69	-0.0957898	0.167277	0.568804	--	-0.423652	0.232073	Univariable MR	MR Egger	Male
Adult body size	Bioavailable testosterone	221	0.411784	0.0292346	4.66158e-45	--	0.354485	0.469084	Univariable MR	Inverse variance weighted	Female
Adult body size	Bioavailable testosterone	221	0.352675	0.0297665	2.20176e-32	--	0.294333	0.411018	Univariable MR	Weighted median	Female
Adult body size	Bioavailable testosterone	221	0.15805	0.0878412	0.0733532	--	-0.014119	0.330219	Univariable MR	MR Egger	Female
Adult body size	Bioavailable testosterone	168	-0.215176	0.0300566	8.1255e-13	--	-0.274087	-0.156265	Univariable MR	Inverse variance weighted	Male
Adult body size	Bioavailable testosterone	168	-0.241597	0.031375	1.35738e-14	--	-0.303092	-0.180102	Univariable MR	Weighted median	Male
Adult body size	Bioavailable testosterone	168	-0.349609	0.0905523	0.00016161	--	-0.527092	-0.172127	Univariable MR	MR Egger	Male
Adult body size	Total testosterone	221	0.0753658	0.0162502	3.52046e-06	--	0.0435155	0.107216	Univariable MR	Inverse variance weighted	Female
Adult body size	Total testosterone	221	0.046742	0.018754	0.0126892	--	0.00998413	0.0834999	Univariable MR	Weighted median	Female
Adult body size	Total testosterone	221	0.0280441	0.0497459	0.573503	--	-0.0694578	0.125546	Univariable MR	MR Egger	Female
Adult body size	Total testosterone	168	-1.65628	0.109759	1.88013e-51	--	-1.8714	-1.44115	Univariable MR	Inverse variance weighted	Male
Adult body size	Total testosterone	168	-1.56478	0.120521	1.51809e-38	--	-1.801	-1.32856	Univariable MR	Weighted median	Male
Adult body size	Total testosterone	168	-1.36782	0.332292	6.05343e-05	--	-2.01911	-0.716528	Univariable MR	MR Egger	Male
Adult body size	SHBG	221	-0.564969	0.0365162	5.38466e-54	--	-0.636541	-0.493397	Univariable MR	Inverse variance weighted	Female
Adult body size	SHBG	221	-0.513083	0.0296801	5.88326e-67	--	-0.571256	-0.45491	Univariable MR	Weighted median	Female
Adult body size	SHBG	221	-0.270899	0.110068	0.0146204	--	-0.486632	0.0551659	Univariable MR	MR Egger	Female
Adult body size	SHBG	168	-0.416776	0.0371002	2.78224e-29	--	-0.489493	-0.34406	Univariable MR	Inverse variance weighted	Male
Childhood body size	Bioavailable testosterone	132	-0.199547	0.0422868	2.37122e-06	--	-0.28243	-0.116665	Multivariable MR	Inverse variance weighted	Female
Adult body size	Bioavailable testosterone	202	0.508662	0.0395314	6.87554e-38	--	0.431181	0.586144	Multivariable MR	Inverse variance weighted	Female
Childhood body size	Bioavailable testosterone	58	-0.175696	0.0525082	0.000819696	--	-0.278612	-0.0727794	Multivariable MR	Inverse variance weighted	Male
Adult body size	Bioavailable testosterone	161	-0.109014	0.0445076	0.0143124	--	-0.196249	-0.0217788	Multivariable MR	Inverse variance weighted	Male
Childhood body size	Total testosterone	132	-0.0399467	0.0212204	0.0597732	--	-0.0815388	0.00164536	Multivariable MR	Inverse variance weighted	Female
Adult body size	Total testosterone	202	0.0939035	0.0198372	2.20446e-06	--	0.0550226	0.132784	Multivariable MR	Inverse variance weighted	Female
Childhood body size	Total testosterone	58	0.0101033	0.234445	0.965626	--	-0.449409	0.469616	Multivariable MR	Inverse variance weighted	Male
Adult body size	Total testosterone	161	-1.67977	0.198726	2.84688e-17	--	-2.06927	-1.29026	Multivariable MR	Inverse variance weighted	Male
Childhood body size	SHBG	132	0.245313	0.0556117	1.02807e-05	--	0.136315	0.354312	Multivariable MR	Inverse variance weighted	Female
Adult body size	SHBG	202	-0.689218	0.051983	4.02713e-40	--	-0.791105	-0.587331	Multivariable MR	Inverse variance weighted	Female
Childhood body size	SHBG	58	0.207388	0.0828257	0.0122832	--	0.0450491	0.369726	Multivariable MR	Inverse variance weighted	Male
Adult body size	SHBG	161	-0.550534	0.0702059	4.44481e-15	--	-0.688137	-0.41293	Multivariable MR	Inverse variance weighted	Male
Bioavailable testosterone	Fracture risk in later life	143	-0.0965104	0.0301068	0.00134779	0.908001	0.85597	0.963194	Univariable MR	Inverse variance weighted	Female
Bioavailable testosterone	Fracture risk in later life	143	-0.104055	0.0452423	0.0214512	0.901176	0.824705	0.984738	Univariable MR	Weighted median	Female
Bioavailable testosterone	Fractures	143	-0.162075	0.061333	0.0091588	0.850377	0.754057	0.959002	Univariable MR	MR Egger	Female
Bioavailable testosterone	Fracture risk in later life	101	-0.156882	0.039519	7.19387e-05	0.854805	0.791093	0.923647	Univariable MR	Inverse variance weighted	Male
Bioavailable testosterone	Fracture risk in later life	101	-0.210507	0.061544	0.000625211	0.810173	0.718109	0.91404	Univariable MR	Weighted median	Male
Bioavailable testosterone	Fracture risk in later life	101	-0.18763	0.0705386	0.00911685	0.828921	0.721888	0.951824	Univariable MR	MR Egger	Male
Total testosterone	Fracture risk in later life	92	-0.147794	0.0666577	0.0266088	0.862609	0.756961	0.983002	Univariable MR	Inverse variance weighted	Female
Total testosterone	Fracture risk in later life	92	-0.33255	0.102438	0.00116891	0.717093	0.58665	0.876541	Univariable MR	Weighted median	Female
Total testosterone	Fracture risk in later life	92	-0.305759	0.115244	0.00942685	0.736564	0.587642	0.923227	Univariable MR	MR Egger	Female
Total testosterone	Fracture risk in later life	186	-0.0165505	0.00818975	0.0432927	0.983586	0.967923	0.999502	Univariable MR	Inverse variance weighted	Male
Total testosterone	Fracture risk in later life	186	-0.0125321	0.0122644	0.306866	0.987546	0.967923	0.999502	Univariable MR	Weighted median	Male
Total testosterone	Fracture risk in later life	186	-0.0210888	0.0146157	0.150752	0.979132	0.951481	1.00759	Univariable MR	MR Egger	Male
SHBG	Fracture risk in later life	261	0.0932107	0.023991	0.000102231	1.09769	1.04727	1.15054	Univariable MR	Inverse variance weighted	Female
SHBG	Fracture risk in later life	261	0.0806781	0.0343765	0.0189304	1.08402	1.01339	1.15958	Univariable MR	Weighted median	Female
SHBG	Fracture risk in later life	261	0.0154385	0.0429862	0.719776	1.01556	0.9335	1.10483	Univariable MR	MR Egger	Female
SHBG	Fracture risk in later life	300	0.0101735	0.0181922	0.57601	1.01213	0.970256	1.05581	Univariable MR	Inverse variance weighted	Male
SHBG	Fracture risk in later life	300	0.015044	0.0398268	0.705626	1.01516	0.938928	1.09758	Univariable MR	Weighted median	Male
SHBG	Fracture risk in later life	300	-0.0053005	0.0340023	0.876228	0.994714	0.930582	1.06326	Univariable MR	MR Egger	Male
Bioavailable testosterone	eBMD	143	0.165662	0.0237903	3.32118e-12	--	0.119033	0.212291	Univariable MR	Inverse variance weighted	Female
Bioavailable testosterone	eBMD	143	0.119665	0.0213726	2.15604e-08	--	0.0777748	0.161555	Univariable MR	Weighted median	Female
Bioavailable testosterone	eBMD	143	0.184668	0.0486659	0.00021882	--	0.0892825	0.280053	Univariable MR	MR Egger	Female
Bioavailable testosterone	eBMD	101	0.199513	0.02701	1.50607e-13	--	0.146573	0.252453	Univariable MR	Inverse variance weighted	Male
Bioavailable testosterone	eBMD	101	0.239086	0.027409	2.71213e-18	--	0.185364	0.292807	Univariable MR	Weighted median	Male
Bioavailable testosterone	eBMD	101	0.217655	0.0481877	1.73698e-05	--	0.123207	0.312103	Univariable MR	MR Egger	Male
Total testosterone	eBMD	92	0.168034	0.0450282	0.000190158	--	0.0797784	0.256289	Univariable MR	Inverse variance weighted	Female
Total testosterone	eBMD	92	0.106336	0.0443306	0.0164528	--	0.0194484	0.193224	Univariable MR	Weighted median	Female
Total testosterone	eBMD	92	0.184303	0.0789828	0.0218524	--	0.0294962	0.339109	Univariable MR	MR Egger	Female
Total testosterone	eBMD	186	0.0088542	0.00598353	0.138937	--	-0.00287352	0.0205819	Univariable MR	Inverse variance weighted	Male
Total testosterone	eBMD	186	0.013307	0.00557794	0.0170488	--	0.00237427	0.0242398	Univariable MR	Weighted median	Male
Total testosterone	eBMD	186	0.0196609	0.0106343	0.0660893	--	-0.00118239	0.0405041	Univariable MR	MR Egger	Male
SHBG	eBMD	261	-0.142801	0.0168394	2.24851e-17	--	-0.175806	-0.109796	Univariable MR	Inverse variance weighted	Female
SHBG	eBMD	261	-0.0935297	0.0155382	1.75122e-09	--	-0.123985	-0.0630749	Univariable MR	Weighted median	Female
SHBG	eBMD	261	-0.0951318	0.0302152	0.00183351	--	-0.154354	-0.03591	Univariable MR	MR Egger	Female
SHBG	eBMD	300	-0.0514299	0.0144055	0.000356748	--	-0.0796646	-0.0231952	Univariable MR	Inverse variance weighted	Male
SHBG	eBMD	300	-0.033132	0.0154593	0.0320994	--	-0.0634323	-0.00283169	Univariable MR	Weighted median	Male
SHBG	eBMD	300	-0.019422	0.0226026	0.390878	--	-0.0637231	0.0248792	Univariable MR	MR Egger	Male
* 95% Confidence Interval

### Sheet: S5 Table
S5 Table: Univariable and multivariable mendelian randomization analyses for childhood and adult body size onto fat free mass index and fat mass index in adulthood
Exposure	Outcome	nSNPs	Beta	Standard Error	P value	Lower CI*	Upper CI*	Mendelian Randomization (MR)	Method	Sex
Childhood body size	Fat free mass index	313	0.742792	0.0249177	2.91439e-195	0.694196	0.791804	Univariable MR	Inverse variance weighted	All
Childhood body size	Fat free mass index	313	0.612212	0.0207789	8.53603e-191	0.571232	0.652768	Univariable MR	Weighted Median	All
Childhood body size	Fat free mass index	313	0.821446	0.0557935	1.35235e-37	0.711632	0.930368	Univariable MR	MR-Egger	All
Adult body size	Fat free mass index	580	0.997952	0.00961307	1e-300	0.979184	1.01682	Univariable MR	Inverse variance weighted	All
Adult body size	Fat free mass index	580	0.954222	0.0129391	1e-300	0.928716	0.979284	Univariable MR	Weighted Median	All
Adult body size	Fat free mass index	580	1.08944	0.0273701	9.78137e-168	1.0353	1.1427	Univariable MR	MR-Egger	All
Childhood body size	Fat free mass index	267	0.177443	0.0180445	8.06823e-23	0.14172	0.21228	Multivariable MR	Inverse variance weighted	All
Adult body size	Fat free mass index	535	0.912904	0.0155372	1e-300	0.88262	0.94338	Multivariable MR	Inverse variance weighted	All
Childhood body size	Fat mass index	313	0.776898	0.0293991	6.9147e-154	0.719376	0.834624	Univariable MR	Inverse variance weighted	All
Childhood body size	Fat mass index	313	0.750362	0.0237324	2.11456e-219	0.703548	0.796452	Univariable MR	Weighted Median	All
Childhood body size	Fat mass index	313	0.989413	0.0647134	9.58612e-40	0.862188	1.11581	Univariable MR	MR-Egger	All
Adult body size	Fat mass index	580	1.30328	0.00763464	1e-300	1.2881	1.3179	Univariable MR	Inverse variance weighted	All
Adult body size	Fat mass index	580	1.27399	0.0179203	1e-300	1.23892	1.30908	Univariable MR	Weighted Median	All
Adult body size	Fat mass index	580	1.30463	0.0219565	2.47059e-248	1.26188	1.34812	Univariable MR	MR-Egger	All
Childhood body size	Fat mass index	267	-0.0480182	0.0138176	0.000510591	-0.075048	-0.020952	Multivariable MR	Inverse variance weighted	All
Adult body size	Fat mass index	535	1.32681	0.0118974	1e-300	1.30368	1.35032	Multivariable MR	Inverse variance weighted	All
Childhood body size	Fat free mass index	142	0.631556	0.0313134	1.83844e-90	0.570652	0.693348	Univariable MR	Inverse variance weighted	Female
Childhood body size	Fat free mass index	142	0.518936	0.0223787	5.90832e-119	0.475096	0.562904	Univariable MR	Weighted Median	Female
Childhood body size	Fat free mass index	142	0.77686	0.0698049	5.27619e-21	0.640192	0.913808	Univariable MR	MR-Egger	Female
Adult body size	Fat free mass index	221	0.844616	0.0172386	1e-300	0.811288	0.878712	Univariable MR	Inverse variance weighted	Female
Adult body size	Fat free mass index	221	0.749386	0.018263	1e-300	0.713132	0.784868	Univariable MR	Weighted Median	Female
Adult body size	Fat free mass index	221	1.06262	0.0505347	1.87483e-54	0.96402	1.16198	Univariable MR	MR-Egger	Female
Childhood body size	Fat free mass index	132	0.18665	0.0235059	2.01261e-15	0.14094	0.23306	Multivariable MR	Inverse variance weighted	Female
Adult body size	Fat free mass index	202	0.74998	0.0219816	3.92723e-255	0.70688	0.79312	Multivariable MR	Inverse variance weighted	Female
Childhood body size	Fat mass index	142	0.71683	0.0334969	1.33829e-101	0.65134	0.78266	Univariable MR	Inverse variance weighted	Female
Childhood body size	Fat mass index	142	0.634179	0.026863	3.19752e-123	0.581276	0.686724	Univariable MR	Weighted Median	Female
Childhood body size	Fat mass index	142	0.958727	0.0726137	2.3247e-26	0.816704	1.1013	Univariable MR	MR-Egger	Female
Adult body size	Fat mass index	221	1.10604	0.0149556	1e-300	1.0766	1.1354	Univariable MR	Inverse variance weighted	Female
Adult body size	Fat mass index	221	1.0657	0.0224769	1e-300	1.0219	1.1101	Univariable MR	Weighted Median	Female
Adult body size	Fat mass index	221	1.22109	0.0451386	9.22345e-72	1.1326	1.3094	Univariable MR	MR-Egger	Female
Childhood body size	Fat mass index	132	0.0760053	0.0204114	0.000196351	0.036016	0.115984	Multivariable MR	Inverse variance weighted	Female
Adult body size	Fat mass index	202	1.06323	0.0190874	1e-300	1.02556	1.10044	Multivariable MR	Inverse variance weighted	Female
Childhood body size	Fat free mass index	69	0.809155	0.038494	4.27873e-98	0.73354	0.88446	Univariable MR	Inverse variance weighted	Male
Childhood body size	Fat free mass index	69	0.656661	0.0341104	1.38291e-82	0.590164	0.723836	Univariable MR	Weighted Median	Male
Childhood body size	Fat free mass index	69	0.940639	0.0856608	1.26304e-16	0.773028	1.10897	Univariable MR	MR-Egger	Male
Adult body size	Fat free mass index	168	0.935263	0.0212277	1e-300	0.893448	0.976552	Univariable MR	Inverse variance weighted	Male
Adult body size	Fat free mass index	168	0.830771	0.0219043	1e-300	0.788076	0.873924	Univariable MR	Weighted Median	Male
Adult body size	Fat free mass index	168	1.16038	0.061708	5.51748e-43	1.03907	1.28093	Univariable MR	MR-Egger	Male
Childhood body size	Fat free mass index	58	0.277876	0.0324493	1.09602e-17	0.214496	0.341504	Multivariable MR	Inverse variance weighted	Male
Adult body size	Fat free mass index	161	0.767715	0.0275114	2.29853e-171	0.7141	0.8219	Multivariable MR	Inverse variance weighted	Male
Childhood body size	Fat mass index	69	0.912016	0.0508422	5.93816e-72	0.812432	1.01157	Univariable MR	Inverse variance weighted	Male
Childhood body size	Fat mass index	69	0.811368	0.0427088	1.78283e-80	0.727308	0.894692	Univariable MR	Weighted Median	Male
Childhood body size	Fat mass index	69	1.09801	0.112784	1.87699e-14	0.876912	1.31909	Univariable MR	MR-Egger	Male
Adult body size	Fat mass index	168	1.17671	0.0208474	1e-300	1.13623	1.21777	Univariable MR	Inverse variance weighted	Male
Adult body size	Fat mass index	168	1.11426	0.0282776	1e-300	1.05853	1.16947	Univariable MR	Weighted Median	Male
Adult body size	Fat mass index	168	1.25896	0.0629115	4.18145e-46	1.13572	1.38228	Univariable MR	MR-Egger	Male
Childhood body size	Fat mass index	58	0.122222	0.036673	0.000859924	0.050068	0.193932	Multivariable MR	Inverse variance weighted	Male
Adult body size	Fat mass index	161	1.10483	0.0310908	1.39105e-276	1.04404	1.16596	Multivariable MR	Inverse variance weighted	Male
* 95% Confidence Interval

### Sheet: S6 Table
S6 Table: Univariable and multivariable Mendelian randomization analyses for childhood and adult body size onto fracture risk in later life, accounting for fat free mass index and fat mass index
Exposure	Accounting for	nSNPs	Beta	Standard Error	P value	Odds Ratio	Lower CI*	Upper CI*	Mendelian Randomization (MR)	Method	Sex
Childhood body size	Fat free mass index	267	-0.201425	0.0600159	0.000790249	0.817565	0.727166	0.919983	Multivariable MR	Inverse variance weighted	All
Adult body size	Fat free mass index	374	0.128655	0.048355	0.00779937	1.1373	1.03554	1.24992	Multivariable MR	Inverse variance weighted	All
Childhood body size	Fat mass index	267	-0.274715	0.053727	3.16814e-07	0.759789	0.683287	0.844374	Multivariable MR	Inverse variance weighted	All
Adult body size	Fat mass index	407	0.186128	0.0350823	1.12387e-07	1.20458	1.12457	1.28995	Multivariable MR	Inverse variance weighted	All
* 95% Confidence Interval

### Sheet: S7 Table
S7 Table: Univariable and multivariable Mendelian randomization analyses for childhood and adult body size onto sex (female) to estimate sex-differential participation bias
Exposure	nSNPs	Beta	Standard Error	P value	Odds Ratio	Lower CI*	Upper CI*	Mendelian Randomization (MR)	Method
Childhood body size	298	-0.061722	0.0282254	0.0287606	0.940144	0.889692	0.992905	Univariable MR	Inverse variance weighted
Childhood body size	298	-0.103801	0.0444992	0.0196665	0.901225	0.826761	0.982397	Univariable MR	Weighted median
Childhood body size	298	-0.0963278	0.0633219	0.129267	0.908464	0.802936	1.02786	Univariable MR	MR Egger
Adult body size	562	-0.0462232	0.0234965	0.0491561	0.955042	0.912945	0.99908	Univariable MR	Inverse variance weighted
Adult body size	562	-0.0566247	0.0330311	0.0864766	0.986097	0.885432	1.00771	Univariable MR	Weighted median
Adult body size	562	-0.0875187	0.067173	0.19315	0.97824	0.803065	1.04427	Univariable MR	MR Egger
Childhood body size	256	-0.0198194	0.0377453	0.599526	0.980199	0.909846	1.05599	Multivariable MR	Inverse variance weighted
Adult body size	520	-0.0342259	0.0324155	0.291038	0.966572	0.90781	1.02914	Multivariable MR	Inverse variance weighted
* 95% Confidence Interval

### Sheet: S8 Table
S8 Table: Family-based univariable and multivariable Mendelian randomization analyses for childhood and adult body size onto fracture risk in later life and estimated bone mineral density
Model	Exposure	Outcome	P value	Odds Ratio	Lower CI*	Upper CI*	Clustered SE	Mendelian Randomization (MR)	Sample size
Between family	Childhood body size	Fracture risk in later life	0.865883	0.999702	0.996324	1.00309	0.00176418	Univariable MR	39507
Within family	Childhood body size	Fracture risk in later life	0.602425	1.00154	0.995769	1.00733	0.0029453	Univariable MR	39507
Between family	Childhood body size	eBMD	4.95224e-05	1.03297	1.0184	1.04775	0.00799305	Univariable MR	39507
Within family	Childhood body size	eBMD	4.9609e-05	1.04572	1.02078	1.07127	0.0110161	Univariable MR	39507
Between family	Adult body size	Fracture risk in later life	0.50334	1.00117	0.997796	1.00455	0.00174242	Univariable MR	39507
Within family	Adult body size	Fracture risk in later life	0.15913	1.00418	0.998364	1.01003	0.00296117	Univariable MR	39507
Between family	Adult body size	eBMD	0.0120434	1.02047	1.0061	1.03505	0.00807113	Univariable MR	39507
Within family	Adult body size	eBMD	1.67952e-05	1.04779	1.02268	1.07352	0.0108448	Univariable MR	39507
Between family	Childhood body size	Fracture risk in later life	0.666539	0.999178	0.995562	1.00281	0.00190813	Multivariable MR	39507
Within family	Childhood body size	Fracture risk in later life	0.999846	0.999999	0.993804	1.00623	0.00314622	Multivariable MR	39507
Between family	Childhood body size	eBMD	0.000784698	1.02923	1.01371	1.04499	0.00857767	Multivariable MR	39507
Within family	Childhood body size	eBMD	0.00745187	1.03233	1.0058	1.05955	0.0118878	Multivariable MR	39507
* 95% Confidence Interval
